# Successful classification of clinical pediatric leukemia genetic subtypes via structural variant detection using HiFi long-read sequencing

**DOI:** 10.1101/2024.11.05.24316078

**Authors:** Lisa A. Lansdon, Byunggil Yoo, Ayse Keskus, Irina Pushel, Chengpeng Bi, Tanveer Ahmad, Asher Bryant, Adam Walter, Margaret Gibson, Mary Rindler, Weijie Li, Sultan M. Habeebu, Linda D. Cooley, John Herriges, Elena Repnikova, Lei Zhang, Keith J. August, Terrie G. Flatt, Alan S. Gamis, Erin M. Guest, J. Allyson Hays, Maxine Hetherington, Karen Lewing, Tomi Pastinen, Mikhail Kolmogorov, Midhat S. Farooqi

## Abstract

Gene fusions are common primary drivers of pediatric leukemias and are the result of underlying structural variant (SVs). Current clinical workflows to detect such alterations rely on a multimodal approach, which often increases analysis time and overall cost of testing. In this study, we used long-read sequencing (lrSeq) as a proof-of-concept to determine whether clinically relevant (cr) SVs could be detected within a small (n = 17) pediatric leukemia cohort. We show that this methodology successfully determined all known crSVs detected through routine clinical testing. We also identified crSVs, such as an ins(11;10)(q23.3;p12p12) forming a *KMT2A*::*MLLT10* fusion, missed by routine clinical approaches, resulting in the classification of leukemia genetic subtypes for four additional patients. This study demonstrates the diagnostic potential of lrSeq as an assay for SV detection in pediatric leukemia and supports lrSeq as a valuable tool for the accurate detection of crSVs.
