## Supplemental Table 2 for "Successful classification of clinical pediatric leukemia genetic subtypes via structural variant detection using HiFi long-read sequencing"

### Sheet: Supplemental Table 5
Sample	Case Type	Tumor-Only			Tumor/Normal
		All Breakend Calls	Breakends on Genes	Breakends on Genes on List	All Breakend Calls	Breakends on Genes	Breakends on Genes on List
Case 1	B-ALL	346	127	3	15	5	3
Case 2	AML	296	108	4	4	4	4
Case 3	AML	303	95	0	26	11	1
Case 4	B-ALL	330	116	2	6	6	2
Case 5	AML	318	114	2	60	25	4
Case 6	B-ALL	124	42	0	4	2	0
Case 7	AML	281	84	1	6	6	1
Case 8	B-ALL	354	101	2	N/A - no paired normal	N/A - no paired normal	N/A - no paired normal
Case 9	B-ALL	264	94	0	0	0	0
Case 10	B-ALL	174	63	0	N/A - no paired normal	N/A - no paired normal	N/A - no paired normal
Case 11	B-ALL	253	80	1	N/A - no paired normal	N/A - no paired normal	N/A - no paired normal
Case 12	B-ALL	255	75	0	N/A - no paired normal	N/A - no paired normal	N/A - no paired normal
Case 13	B-ALL	293	124	0	N/A - no paired normal	N/A - no paired normal	N/A - no paired normal
Case 14	B-ALL	310	93	0	N/A - no paired normal	N/A - no paired normal	N/A - no paired normal
Case 15	B-ALL	175	61	0	N/A - no paired normal	N/A - no paired normal	N/A - no paired normal
Case 16	B-ALL	440	157	2	N/A - no paired normal	N/A - no paired normal	N/A - no paired normal
Case 17	B-ALL	336	120	2	4	2	2
